# Mutational pressure drives enhanced release of proteasome-generated public CD8^+^ T cell epitopes from SARS-CoV-2 RBD of Omicron and its current lineages

**DOI:** 10.1101/2024.04.03.24305074

**Authors:** Anna A. Kudriaeva, Ivan O. Butenko, George A. Saratov, Maxim Ri, Yuliana A. Mokrushina, Alexey A. Bondarev, Alena S. Evpak, Ivan V. Smirnov, Daria S. Matyushkina, Alexander G. Gabibov, Vadim M. Govorun, Alexey A. Belogurov

## Abstract

The COVID-19 pandemic was the most dramatic in the newest history with nearly 7 million deaths and global impact on mankind. Here we report binding index of 305 HLA class I molecules from 18,771 unique haplotypes of 28,104 individuals to 821 peptides experimentally observed from spike protein RBD of 5 main SARS-CoV-2 strains hydrolyzed by human proteasomes with constitutive and immune catalytic phenotypes. Our data read that mutations in the hACE2-binding region RBD_496-513_ of Omicron B.1.1.529 strain results in a dramatic increase of proteasome-mediated release of two public HLA class I epitopes. Global population analysis of HLA class I haplotypes, specific to these peptides, demonstrated decreased mortality of human populations enriched in these haplotypes from COVID-19 after but not before December, 2021, when Omicron became dominant SARS-CoV-2 strain. Noteworthy, currently circulating BA.2.86 and JN.1 lineages contain no amino acid substitutions in RBD_496-513_ thus preserving identified core epitopes.
