## Supplemental Table 9 for "Mutational pressure drives enhanced release of proteasome-generated public CD8^+^ T cell epitopes from SARS-CoV-2 RBD of Omicron and its current lineages"

### Sheet: Supplementary Table 9
Country	The total amount until December 1st. 2021		Deaths / Cases, %	The total amount after December 1st. 2021		Deaths / Cases, %
	Cases	Deaths		Cases	Deaths
Bolivia	535944	17537	0.0327217	672989	2841	0.0042
Brazil	22081479	613793	0.0277967	15439054	87838	0.0057
Canada	1787814	29352	0.0164178	2943967	23900	0.0081
Chile	1761365	38343	0.0217689	3550207	12206	0.0034
China	127558	4381	0.0343452	99192719	115404	0.0012
Colombia	5065463	128431	0.0253542	1318575	14258	0.0108
Costa Rica	566845	7292	0.0128642	663808	2076	0.0031
Gaza	460439	4798	0.0104205	242789	909	0.0037
Guatemala	617641	15881	0.0257123	632691	4273	0.0068
India	34587827	468980	0.0135591	10412206	58751	0.0056
Iran	6113192	129711	0.0212182	1511507	17013	0.0113
Ireland	564590	5825	0.0103172	1160427	3422	0.0029
Kenya	254976	5329	0.0209	89129	355	0.004
Malaysia	2632782	30425	0.0115562	2507781	6577	0.0026
Mexico	3931274	300022	0.0763167	3771113	34895	0.0093
Netherlands	2643838	19648	0.00743162	5976213	3338	0.0006
New Zealand	11351	43	0.00378821	2411041	2351	0.001
Nicaragua	13330	200	0.0150038	2747	33	0.012
Paraguay	462814	16196	0.0349946	273162	3454	0.0126
Portugal	1143149	18426	0.0161186	4488480	9276	0.0021
Russian Federation	9636881	275193	0.0285562	13621563	125295	0.0092
South Africa	2963679	89822	0.0303076	1108896	12612	0.0114
Spain	5171584	89540	0.0173138	8808756	32312	0.0037
Sri Lanka	563994	14339	0.025424	108650	2536	0.0233
United Arab Emirates	741976	2146	0.00289228	325054	203	0.0006
The United Kingdom	10419788	172813	0.0165851	14392794	59298	0.0041
United States of America	48084683	776038	0.016139	55352146	351114	0.0063
Pale Blue Dot	162946256	3274504	0.0200956	250978464	986540	0.0039
