## Supplemental Table 5 for "Mutational pressure drives enhanced release of proteasome-generated public CD8^+^ T cell epitopes from SARS-CoV-2 RBD of Omicron and its current lineages"

### Sheet: Supplementary Table 5
	61 peptides were obtained from IEDB IRI
	26 peptides were added with mutations, mapped by red color
	Peptides NSTRFASVY, YFPLRSYGF, YFPLQSYSF are absent
#	IEDB IRI	Object Type	Name	Start	End	Wuhan-Hu-1	Alpha B.1.1.7	Gamma B.1.1.28 (P.1)	Delta B.1.617.2	Omicron B.1.1.529
1	https://www.iedb.org/epitope/1317333	Linear peptide	GEVFNATRF	339	347	1	1	1	1	0
1	NA	Linear peptide	DEVFNATRF	339	347	0	0	0	0	1
2	https://www.iedb.org/epitope/1322299	Linear peptide	NATRFASVY	343	351	1	1	1	1	1
	https://www.iedb.org/epitope/2134219	Linear peptide	NSTRFASVY	343	351	0	0	0	0	0
3	https://www.iedb.org/epitope/1646541	Linear peptide	ATRFASVYA	344	352	1	1	1	1	1
4	https://www.iedb.org/epitope/1334060	Linear peptide	TRFASVYAW	345	353	1	1	1	1	1
5	https://www.iedb.org/epitope/1323761	Linear peptide	RFASVYAWNR	346	355	1	1	1	1	1
6	https://www.iedb.org/epitope/1316312	Linear peptide	FASVYAWNR	347	355	1	1	1	1	1
7	https://www.iedb.org/epitope/1544519	Linear peptide	ASVYAWNRK	348	356	1	1	1	1	1
8	https://www.iedb.org/epitope/1325172	Linear peptide	SVYAWNRKR	349	357	1	1	1	1	1
9	https://www.iedb.org/epitope/1311525	Linear peptide	VYAWNRKRI	350	358	1	1	1	1	1
10	https://www.iedb.org/epitope/1327895	Linear peptide	YAWNRKRI	351	358	1	1	1	1	1
11	https://www.iedb.org/epitope/1075029	Linear peptide	RISNCVADY	357	365	1	1	1	1	1
12	https://www.iedb.org/epitope/7247	Linear peptide	CVADYSVLY	361	369	1	1	1	1	1
13	https://www.iedb.org/epitope/1330526	Linear peptide	LYNSASFSTF	368	377	1	1	1	1	0
13	NA	Linear peptide	LYNLAPFFTF	368	377	0	0	0	0	1
14	https://www.iedb.org/epitope/1313244	Linear peptide	NSASFSTFK	370	378	1	1	1	1	0
14	NA	Linear peptide	NLAPFFTFK	370	378	0	0	0	0	1
15	https://www.iedb.org/epitope/1333450	Linear peptide	SASFSTFKCY	371	380	1	1	1	1	0
15	NA	Linear peptide	LAPFFTFKCY	371	380	0	0	0	0	1
16	https://www.iedb.org/epitope/1311170	Linear peptide	KCYGVSPTK	378	386	1	1	1	1	1
17	https://www.iedb.org/epitope/1125080	Linear peptide	KLNDLCFTNV	386	395	1	1	1	1	1
18	https://www.iedb.org/epitope/1647797	Linear peptide	CFTNVYADSF	391	400	1	1	1	1	1
19	https://www.iedb.org/epitope/1322744	Linear peptide	NVYADSFVIR	394	403	1	1	1	1	1
20	https://www.iedb.org/epitope/1317124	Linear peptide	FVIRGDEVR	400	408	1	1	1	1	1
21	https://www.iedb.org/epitope/1323249	Linear peptide	QIAPGQTGK	409	417	1	1	0	1	0
21	NA	Linear peptide	QIAPGQTGT	409	417	0	0	1	0	0
21	NA	Linear peptide	QIAPGQTGN	409	417	0	0	0	0	1
22	https://www.iedb.org/epitope/1597230	Linear peptide	NIADYNYKL	417	425	0	0	0	0	1
22	https://www.iedb.org/epitope/1319519	Linear peptide	KIADYNYKL	417	425	1	1	0	1	0
22	https://www.iedb.org/epitope/1597376	Linear peptide	TIADYNYKL	417	425	0	0	1	0	0
24	https://www.iedb.org/epitope/1597720	Linear peptide	KLPDDFTGC	424	432	1	1	1	1	1
23	https://www.iedb.org/epitope/1074952	Linear peptide	KLPDDFTGCV	424	433	1	1	1	1	1
25	https://www.iedb.org/epitope/2134172	Linear peptide	LPDDFTGCV	425	433	1	1	1	1	1
26	https://www.iedb.org/epitope/1075002	Linear peptide	NLDSKVGGNY	440	449	1	1	1	1	0
26	NA	Linear peptide	KLDSKVSGNY	440	449	0	0	0	0	1
27	https://www.iedb.org/epitope/1315542	Linear peptide	DSKVGGNYNY	442	451	1	1	1	1	0
27	NA	Linear peptide	DSKVSGNYNY	442	451	0	0	0	0	1
28	https://www.iedb.org/epitope/1320009	Linear peptide	KVGGNYNYLY	444	453	1	1	1	0	0
28	NA	Linear peptide	KVGGNYNYRY	444	453	0	0	0	1	0
28	NA	Linear peptide	KVSGNYNYLY	444	453	0	0	0	0	1
29	https://www.iedb.org/epitope/1326471	Linear peptide	VGGNYNYLY	445	453	1	1	1	0	0
29	NA	Linear peptide	VSGNYNYLY	445	453	0	0	0	0	1
29	NA	Linear peptide	VGGNYNYRY	445	453	0	0	0	1	0
30	https://www.iedb.org/epitope/1329486	Linear peptide	GNYNYLYRLF	447	456	1	1	1	0	1
30	NA	Linear peptide	GNYNYRYRLF	447	456	0	0	0	1	0
31	https://www.iedb.org/epitope/1313269	Linear peptide	NYNYLYRLF	448	456	1	1	1	0	1
31	https://www.iedb.org/epitope/1597243	Linear peptide	NYNYRYRLF	448	456	0	0	0	1	0
32	https://www.iedb.org/epitope/1631928	Linear peptide	NYNYLYRLFR	448	457	1	1	1	0	1
32	NA	Linear peptide	NYNYRYRLFR	448	457	0	0	0	1	0
33	https://www.iedb.org/epitope/1328431	Linear peptide	YNYLYRLFR	449	457	1	1	1	0	1
33	NA	Linear peptide	YNYRYRLFR	449	457	0	0	0	1	0
34	https://www.iedb.org/epitope/1075031	Linear peptide	RLFRKSNLK	454	462	1	1	1	1	1
35	https://www.iedb.org/epitope/1319957	Linear peptide	KSNLKPFER	458	466	1	1	1	1	1
36	https://www.iedb.org/epitope/1316352	Linear peptide	FERDISTEI	464	472	1	1	1	1	1
37	https://www.iedb.org/epitope/1316353	Linear peptide	FERDISTEIY	464	473	1	1	1	1	1
38	https://www.iedb.org/epitope/1075001	Linear peptide	NGVEGFNCY	481	489	1	1	0	1	0
38	NA	Linear peptide	NGVKGFNCY	481	489	0	0	1	0	0
38	NA	Linear peptide	NGVAGFNCY	481	489	0	0	0	0	1
	https://www.iedb.org/epitope/2150983	Linear peptide	YFPLRSYGF	489	497	0	0	0	0	0
40	https://www.iedb.org/epitope/2150984	Linear peptide	YFPLRSYSF	489	497	0	0	0	0	1
40	https://www.iedb.org/epitope/1075121	Linear peptide	YFPLQSYGF	489	497	1	1	1	1	0
	https://www.iedb.org/epitope/2150982	Linear peptide	YFPLQSYSF	489	497	0	0	0	0	0
41	https://www.iedb.org/epitope/1677313	Linear peptide	LQSYGFQPT	492	500	1	1	1	1	0
41	NA	Linear peptide	LRSYSFRPT	492	500	0	0	0	0	1
42	https://www.iedb.org/epitope/1328001	Linear peptide	YGFQPTNGV	495	503	1	0	0	1	0
42	NA	Linear peptide	YSFRPTYGV	495	503	0	0	0	0	1
42	NA	Linear peptide	YGFQPTYGV	495	503	0	1	1	0	0
43	https://www.iedb.org/epitope/1087346	Linear peptide	FQPTNGVGY	497	505	1	0	0	1	0
43	NA	Linear peptide	FQPTYGVGY	497	505	0	1	1	0	0
43	NA	Linear peptide	FRPTYGVGH	497	505	0	0	0	0	1
44	https://www.iedb.org/epitope/1681938	Linear peptide	NGVGYQPYR	501	509	1	0	0	1	0
44	NA	Linear peptide	YGVGYQPYR	501	509	0	1	1	0	0
44	NA	Linear peptide	YGVGHQPYR	501	509	0	0	0	0	1
45	https://www.iedb.org/epitope/1334184	Linear peptide	VGYQPYRVV	503	511	1	1	1	1	0
45	NA	Linear peptide	VGHQPYRVV	503	511	0	0	0	0	1
46	https://www.iedb.org/epitope/1334394	Linear peptide	YQPYRVVVL	505	513	1	1	1	1	0
46	NA	Linear peptide	HQPYRVVVL	505	513	0	0	0	0	1
48	https://www.iedb.org/epitope/1323467	Linear peptide	QPYRVVVL	506	513	1	1	1	1	1
49	https://www.iedb.org/epitope/2134241	Linear peptide	QPYRVVVLS	506	514	1	1	1	1	1
47	https://www.iedb.org/epitope/51999	Linear peptide	QPYRVVVLSF	506	515	1	1	1	1	1
50	https://www.iedb.org/epitope/50166	Linear peptide	PYRVVVLSF	507	515	1	1	1	1	1
51	https://www.iedb.org/epitope/1929146	Linear peptide	RVVVLSFEL	509	517	1	1	1	1	1
52	https://www.iedb.org/epitope/2134327	Linear peptide	VLSFELLHA	512	520	1	1	1	1	1
53	https://www.iedb.org/epitope/1331943	Linear peptide	FELLHAPATV	515	524	1	1	1	1	1
54	https://www.iedb.org/epitope/1331642	Linear peptide	ELLHAPATV	516	524	1	1	1	1	1
55	https://www.iedb.org/epitope/2134003	Linear peptide	APATVCGPK	520	528	1	1	1	1	1
