## Supplemental Table 4 for "Mutational pressure drives enhanced release of proteasome-generated public CD8^+^ T cell epitopes from SARS-CoV-2 RBD of Omicron and its current lineages"

### Sheet: Supplementary Table 4
Cluster	c20S			i20S
	% HLA	Protective index	% individuals with HLA (1-6)	% HLA	Protective index	% individuals with HLA (1-6)
1	29.84	1.98	90.97	45.9	2.45	94.63
2	51.15	2.71	97.73	14.43	0.8	57.81
3	39.02	2.42	94.5	50.82	3.24	99.1
4	10.82	0.77	61.52	20	1.87	92.68
5	66.23	3.89	99.85	60.66	3.26	99.38
12	52.46	3.24	99.57	38.03	2.77	96.65
13	0	0	0	5.25	0.5	42.18
14	6.89	0.61	50.79	6.89	0.24	21.55
15	0	0	0	0	0	0
23	46.89	2.57	97.76	55.08	3.21	99.42
24	8.2	0.66	53.11	2.95	0.07	6.93
25	0	0	0	0	0	0
34	0	0	0	0	0	0
35	0	0	0	0	0	0
45	0	0	0	0	0	0
123	14.75	1.24	84.55	51.48	3.04	99.41
124	20.33	1.05	64.67	48.2	3.42	99.65
125	6.56	0.27	24.86	0	0	0
134	0	0	0	0	0	0
135	0	0	0	3.93	0.45	38.98
145	0	0	0	0	0	0
234	0	0	0	1.64	0.12	11.67
235	0.33	0	0.18	0	0	0
245	0	0	0	0	0	0
345	0	0	0	0	0	0
1234	67.21	4.32	99.98	76.72	4.76	99.99
1235	3.93	0.34	26.7	17.38	0.88	66.26
1245	1.31	0.05	5.09	0	0	0
1345	3.93	0.45	38.98	0	0	0
2345	9.51	0.78	61.66	0	0	0
12345	13.44	1.42	80.01	33.77	2.05	92.97
Vennplot sector	Peptide sequence	Proteasome type
1	EGFNCYFPLQSY	i20S
1	KVGGNYNYLYRLFRK	i20S
1	PTNGVGYQPYRV	i20S
1	TGKIADYNYKL	i20S
1	VGYQPYRVVV	i20S
1	VVLSFELLHAPATV	i20S
1	YNSASFSTF	i20S
1	ASVYAWNRKRISNCV	i20S
1	ASVYAWNRKRISNCVA	i20S
1	NVYADSFVIR	i20S
1	SNLKPFERDIST	i20S
1	SVYAWNRKRISNCV	i20S
2	GVGYQPYRVVV	i20S
2	TYGVGYQPYRVV	i20S
2	YNYKLPDDFTGCVI	i20S
2	AWNRKRISNCVA	i20S
2	FERDISTEI	i20S
3	AGSTPCNGVKGF	i20S
3	APGQTGTIADY	i20S
3	APGQTGTIADYNYKL	i20S
3	GDEVRQIAPGQTGTI	i20S
3	GDEVRQIAPGQTGTIA	i20S
3	GFNCYFPLQSY	i20S
3	GFQPTYGVGYQPYR	i20S
3	IAPGQTGTIADYNY	i20S
3	KGFNCYFPLQSY	i20S
3	NGVKGFNCYFPLQSY	i20S
3	NSASFSTFKCY	i20S
3	PGQTGTIADYNY	i20S
3	QAGSTPCNGVKGF	i20S
3	QIAPGQTGTIADYNY	i20S
3	QTGTIADYNY	i20S
3	RGDEVRQIAPGQTGTI	i20S
3	RQIAPGQTGTI	i20S
3	RQIAPGQTGTIA	i20S
3	RQIAPGQTGTIADY	i20S
3	SFSTFKCYGVSPTKL	i20S
3	TGTIADYNYKL	i20S
3	TIADYNYKLPDDFTGC	i20S
3	TYGVGYQPYRV	i20S
3	YGFQPTYGVGY	i20S
4	DSKVGGNYNYR	i20S
4	DSKVGGNYNYRY	i20S
4	DSKVGGNYNYRYRLF	i20S
4	NLDSKVGGNYNYR	i20S
4	NLDSKVGGNYNYRY	i20S
4	NNLDSKVGGNYNYR	i20S
4	NNLDSKVGGNYNYRY	i20S
4	NSNNLDSKVGGNY	i20S
4	NSNNLDSKVGGNYNYR	i20S
4	QIAPGQTGK	i20S
4	SKVGGNYNYRY	i20S
4	SVYAWNRKR	i20S
4	DEVRQIAPGQTG	i20S
5	AGFNCYFPLRSY	i20S
5	APGQTGNIADYNY	i20S
5	APGQTGNIADYNYKL	i20S
5	DSKVSGNYNY	i20S
5	DSKVSGNYNYL	i20S
5	DSKVSGNYNYLY	i20S
5	GFNCYFPLRSY	i20S
5	GVGHQPYRVVVL	i20S
5	KLDSKVSGNYNY	i20S
5	NCYFPLRSY	i20S
5	NIADYNYKLPDDFTGC	i20S
5	NSNKLDSKVSGNYNY	i20S
5	PTYGVGHQPY	i20S
5	PTYGVGHQPYRVV	i20S
5	PTYGVGHQPYRVVVL	i20S
5	RPTYGVGHQPY	i20S
5	RPTYGVGHQPYRVV	i20S
5	RPTYGVGHQPYRVVVL	i20S
5	RQIAPGQTGNI	i20S
5	RQIAPGQTGNIADY	i20S
5	RQIAPGQTGNIADYNY	i20S
5	SFRPTYGVGH	i20S
5	SFRPTYGVGHQP	i20S
5	SFRPTYGVGHQPY	i20S
5	SFRPTYGVGHQPYRVV	i20S
5	VGHQPYRVV	i20S
5	VGHQPYRVVVL	i20S
5	VIAWNSNKL	i20S
5	YGVGHQPYRVV	i20S
5	YGVGHQPYRVVVL	i20S
6	DEVRQIAPGQTGKI	i20S
6	GSTPCNGVEGF	i20S
6	IAPGQTGKIADYNYKL	i20S
6	NSASFSTFK	i20S
6	NYLYRLFRK	i20S
6	QAGSTPCNGVEGF	i20S
6	QIAPGQTGKI	i20S
6	SKVGGNYNYLY	i20S
6	TRFASVYAWNRKR	i20S
6	VSPTKLNDL	i20S
6	NDLCFTNVYADSF	i20S
6	RVVVLSFELLHA	i20S
7	FELLHAPATV	i20S
7	VLSFELLHAPAT	i20S
8	PGQTGKIADY	i20S
8	QPTNGVGYQPY	i20S
10	GFQPTYGVGY	i20S
10	GFQPTYGVGYQPY	i20S
10	GFQPTYGVGYQPYRV	i20S
10	GFQPTYGVGYQPYRVV	i20S
10	QPTYGVGYQPY	i20S
10	QPTYGVGYQPYR	i20S
10	QPTYGVGYQPYRV	i20S
10	QPTYGVGYQPYRVV	i20S
10	QPTYGVGYQPYRVVVL	i20S
10	TYGVGYQPYRVVVL	i20S
10	YGFQPTYGVGYQPYRV	i20S
10	YGVGYQPYRV	i20S
10	YGVGYQPYRVV	i20S
10	YGVGYQPYRVVVL	i20S
10	AWNRKRISNCV	i20S
10	GVSPTKLNDLCF	i20S
10	KLNDLCFTNV	i20S
10	NRKRISNCVADY	i20S
11	LDSKVGGNYNY	i20S
16	ASFSTFKCY	i20S
16	ASFSTFKCYGVSPTKL	i20S
16	AWNRKRISNCVADY	i20S
16	DSKVGGNYNYLY	i20S
16	DSKVGGNYNYLYRLF	i20S
16	KLNDLCFTNVY	i20S
16	KVGGNYNYLY	i20S
16	NLDSKVGGNYNYLY	i20S
16	NNLDSKVGGNYNYLY	i20S
16	SASFSTFKCY	i20S
16	SNNLDSKVGGNYNYLY	i20S
16	STFKCYGVSPTKLNDL	i20S
16	NDLCFTNVYADSFVIR	i20S
16	NLKPFERDISTEI	i20S
16	RISNCVADYSVLY	i20S
16	SPTKLNDLCFTNVY	i20S
17	ADSFVIRGDEVR	i20S
17	APGQTGKIA	i20S
17	APGQTGKIADY	i20S
17	APGQTGKIADYNYKL	i20S
17	GDEVRQIAPGQTGK	i20S
17	GDEVRQIAPGQTGKI	i20S
17	IAPGQTGKI	i20S
17	IAPGQTGKIADY	i20S
17	IAPGQTGKIADYNY	i20S
17	KIADYNYKLPDDFTGC	i20S
17	PGQTGKIADYNY	i20S
17	QIAPGQTGKIADY	i20S
17	QTGKIADYNY	i20S
17	RGDEVRQIAPGQTGK	i20S
17	RGDEVRQIAPGQTGKI	i20S
17	RQIAPGQTGK	i20S
17	RQIAPGQTGKI	i20S
17	RQIAPGQTGKIA	i20S
17	RQIAPGQTGKIADY	i20S
17	RQIAPGQTGKIADYNY	i20S
17	CYGVSPTKL	i20S
17	FTNVYADSF	i20S
17	PFERDISTEIY	i20S
17	SPTKLNDLCF	i20S
20	VLSFELLHAPATV	i20S
22	NLDSKVGGNY	i20S
22	NNLDSKVGGNY	i20S
26	ADYNYKLPDDFTGC	i20S
26	ASVYAWNRKR	i20S
26	DSKVGGNYNY	i20S
26	FTNVYADSFVIR	i20S
26	GVGYQPYRVV	i20S
26	GYQPYRVVVL	i20S
26	NCYFPLQSY	i20S
26	NNLDSKVGGNYNY	i20S
26	NYKLPDDFTGCVI	i20S
26	QPYRVVVL	i20S
26	SFELLHAPAT	i20S
26	SFVIRGDEVRQI	i20S
26	SKVGGNYNY	i20S
26	SNNLDSKVGGNY	i20S
26	SNNLDSKVGGNYNY	i20S
26	SPTKLNDL	i20S
26	STFKCYGVSPTKL	i20S
26	VGYQPYRV	i20S
26	VGYQPYRVV	i20S
26	VGYQPYRVVVL	i20S
26	VVLSFELLHA	i20S
26	YKLPDDFTGC	i20S
26	GVSPTKLNDLCFTNVY	i20S
26	IADYNYKLPDDFTGC	i20S
26	IRGDEVRQI	i20S
26	KSNLKPFER	i20S
26	KSNLKPFERDISTEIY	i20S
26	NDLCFTNVY	i20S
26	RKSNLKPFER	i20S
26	SNCVADYSVLY	i20S
26	SNLKPFERDISTEIY	i20S
26	SPTKLNDLCFTNV	i20S
26	YGVSPTKLNDLCFTNV	i20S
27	NRKRISNCVADYSVLY	i20S
31	DSFVIRGDEVRQI	i20S
31	ELLHAPATV	i20S
31	GDEVRQIAPGQTG	i20S
31	GVSPTKLNDL	i20S
31	GVSPTKLNDLCFTNV	i20S
31	KCYGVSPTKLNDL	i20S
31	KLPDDFTGC	i20S
31	KLPDDFTGCVI	i20S
31	NLKPFERDIST	i20S
31	RGDEVRQIAPGQTG	i20S
31	RQIAPGQTG	i20S
31	SFELLHAPATV	i20S
31	TNVYADSFVIR	i20S
31	VIRGDEVRQI	i20S
31	VIRGDEVRQIAPGQTG	i20S
31	VLSFELLHA	i20S
31	VYADSFVIRGDEVRQI	i20S
31	YGVSPTKLNDL	i20S
31	YNYKLPDDFTGC	i20S
31	KPFERDISTEIY	i20S
31	YGVSPTKLNDLCF	i20S
1	AWNRKRISNCVADY	c20S
1	AWNSNNLDSKVGGNY	c20S
1	EVRQIAPGQTGKIADY	c20S
1	FQPTNGVGYQPYRV	c20S
1	GSTPCNGVEGF	c20S
1	KCYGVSPTKLNDL	c20S
1	KLNDLCFTNVY	c20S
1	QIAPGQTGKIADY	c20S
1	SYGFQPTNGVGY	c20S
1	VGYQPYRVVV	c20S
1	VSPTKLNDL	c20S
1	VVLSFELLHA	c20S
1	VVLSFELLHAPATV	c20S
1	YGFQPTNGVGYQPY	c20S
1	LSFELLHAPAT	c20S
1	VVLSFELLH	c20S
2	ADSFVIRGDEVR	c20S
2	APGQTGKIADYNYKL	c20S
2	FTNVYADSFVIR	c20S
2	LDSKVGGNYNY	c20S
2	NLKPFERDIST	c20S
2	NSASFSTFKCY	c20S
2	RDISTEIYQAGSTP	c20S
2	YGVGYQPYRVV	c20S
2	YKLPDDFTGC	c20S
2	NYKLPDDFTGC	c20S
2	RVVVLSFELLHAPATV	c20S
2	VADYSVLY	c20S
3	AGSTPCNGVKGF	c20S
3	APGQTGTIADY	c20S
3	APGQTGTIADYNYKL	c20S
3	GDEVRQIAPGQTGTI	c20S
3	NGVKGFNCYFPLQSY	c20S
3	RGDEVRQIAPGQTGTI	c20S
3	RQIAPGQTGTI	c20S
3	RQIAPGQTGTIADY	c20S
3	TGTIADYNYKL	c20S
3	TYGVGYQPYRV	c20S
3	YGFQPTYGVGY	c20S
4	DSKVGGNYNYR	c20S
4	DSKVGGNYNYRY	c20S
4	NLDSKVGGNYNYR	c20S
4	NLDSKVGGNYNYRY	c20S
4	NNLDSKVGGNYNYRY	c20S
4	NSNNLDSKVGGNY	c20S
4	QIAPGQTGK	c20S
4	SKVGGNYNYRY	c20S
4	SNNLDSKVGGNY	c20S
4	SNNLDSKVGGNYNYRY	c20S
5	AGFNCYFPLRSY	c20S
5	APGQTGNIADY	c20S
5	APGQTGNIADYNY	c20S
5	APGQTGNIADYNYKL	c20S
5	DSKVSGNYNY	c20S
5	DSKVSGNYNYL	c20S
5	DSKVSGNYNYLY	c20S
5	DSKVSGNYNYLYRLF	c20S
5	GFNCYFPLRSY	c20S
5	GVAGFNCYFPLRSY	c20S
5	KLDSKVSGNYNY	c20S
5	NCYFPLRSY	c20S
5	NGVAGFNCYFPLRSY	c20S
5	NIADYNYKLPDDFTGC	c20S
5	NSNKLDSKVSGNYNY	c20S
5	PTYGVGHQPY	c20S
5	PTYGVGHQPYR	c20S
5	PTYGVGHQPYRVV	c20S
5	PTYGVGHQPYRVVVL	c20S
5	RPTYGVGHQPY	c20S
5	RPTYGVGHQPYRVV	c20S
5	RPTYGVGHQPYRVVVL	c20S
5	RQIAPGQTGNIA	c20S
5	RQIAPGQTGNIADY	c20S
5	RQIAPGQTGNIADYNY	c20S
5	SFRPTYGVGH	c20S
5	SFRPTYGVGHQPY	c20S
5	SFRPTYGVGHQPYRVV	c20S
5	VGHQPYRVV	c20S
5	YGVGHQPYRVV	c20S
5	YGVGHQPYRVVVL	c20S
6	ASFSTFKCYGVSPTKL	c20S
6	DSKVGGNYNYLYRLF	c20S
6	GDEVRQIAPGQTGKI	c20S
6	GYQPYRVVVL	c20S
6	IAPGQTGKI	c20S
6	NCYFPLQSY	c20S
6	NYKLPDDFTGCVI	c20S
6	PGQTGKIADYNY	c20S
6	RQIAPGQTGKIA	c20S
8	RQIAPGQTGK	c20S
10	GFQPTYGVGY	c20S
10	GFQPTYGVGYQPYRV	c20S
10	GFQPTYGVGYQPYRVV	c20S
10	QPTYGVGYQPYRV	c20S
10	QPTYGVGYQPYRVV	c20S
10	QPTYGVGYQPYRVVVL	c20S
10	TYGVGYQPYRVV	c20S
10	YGFQPTYGVGYQPYRV	c20S
10	YGVGYQPYRV	c20S
10	YGVGYQPYRVVVL	c20S
11	DEVRQIAPGQTGK	c20S
11	GDEVRQIAPGQTGK	c20S
11	GDEVRQIAPGQTGKIA	c20S
16	DSKVGGNYNYLY	c20S
16	FELLHAPATV	c20S
16	KVGGNYNYLY	c20S
16	NLDSKVGGNYNYLY	c20S
16	NNLDSKVGGNYNYLY	c20S
16	NYLYRLFRK	c20S
16	SKVGGNYNYLY	c20S
16	SNNLDSKVGGNYNYLY	c20S
16	TRFASVYAWNRKR	c20S
17	APGQTGKIA	c20S
17	APGQTGKIADY	c20S
17	ASFSTFKCY	c20S
17	IAPGQTGKIADY	c20S
17	IAPGQTGKIADYNY	c20S
17	NNLDSKVGGNY	c20S
17	RGDEVRQIAPGQTGKI	c20S
17	RQIAPGQTGKI	c20S
17	RQIAPGQTGKIADY	c20S
17	RQIAPGQTGKIADYNY	c20S
17	SKVGGNYNY	c20S
18	KLPDDFTGCVI	c20S
18	TNVYADSFVIR	c20S
23	GDEVRQIAPGQTG	c20S
26	ASVYAWNRKR	c20S
26	DSKVGGNYNY	c20S
26	GVGYQPYRVV	c20S
26	GVSPTKLNDLCFTNV	c20S
26	NLDSKVGGNY	c20S
26	NNLDSKVGGNYNY	c20S
26	QPYRVVVL	c20S
26	SASFSTFKCY	c20S
26	SNNLDSKVGGNYNY	c20S
26	SPTKLNDL	c20S
26	STFKCYGVSPTKL	c20S
26	VGYQPYRV	c20S
26	VGYQPYRVV	c20S
26	VGYQPYRVVVL	c20S
27	ADYNYKLPDDFTGC	c20S
27	YGVSPTKLNDL	c20S
28	SFELLHAPAT	c20S
29	VLSFELLHAPATV	c20S
30	SVYAWNRKR	c20S
31	DSFVIRGDEVRQI	c20S
31	ELLHAPATV	c20S
31	GVSPTKLNDL	c20S
31	KLPDDFTGC	c20S
31	RGDEVRQIAPGQTG	c20S
31	RQIAPGQTG	c20S
31	SFELLHAPATV	c20S
31	SFVIRGDEVRQI	c20S
31	VIRGDEVRQI	c20S
31	VIRGDEVRQIAPGQTG	c20S
31	VLSFELLHA	c20S
31	VLSFELLHAPAT	c20S
31	VYADSFVIRGDEVRQI	c20S
31	YNYKLPDDFTGC	c20S
31	YNYKLPDDFTGCVI	c20S
