## Supplemental Table 2 for "Mutational pressure drives enhanced release of proteasome-generated public CD8^+^ T cell epitopes from SARS-CoV-2 RBD of Omicron and its current lineages"

### Sheet: Supplementary Table 2
HLA class I allele
HLA-A*01:01
HLA-A*01:02
HLA-A*01:03
HLA-A*01:23
HLA-A*02:01
HLA-A*02:02
HLA-A*02:03
HLA-A*02:04
HLA-A*02:05
HLA-A*02:06
HLA-A*02:07
HLA-A*02:09
HLA-A*02:10
HLA-A*02:11
HLA-A*02:12
HLA-A*02:13
HLA-A*02:16
HLA-A*02:17
HLA-A*02:22
HLA-A*02:33
HLA-A*02:34
HLA-A*02:50
HLA-A*03:01
HLA-A*03:02
HLA-A*11:01
HLA-A*11:02
HLA-A*11:03
HLA-A*11:04
HLA-A*11:12
HLA-A*23:01
HLA-A*23:05
HLA-A*23:17
HLA-A*24:02
HLA-A*24:03
HLA-A*24:07
HLA-A*24:10
HLA-A*24:14
HLA-A*24:15
HLA-A*24:17
HLA-A*24:20
HLA-A*24:353
HLA-A*25:01
HLA-A*26:01
HLA-A*26:08
HLA-A*29:01
HLA-A*29:02
HLA-A*29:11
HLA-A*30:01
HLA-A*30:02
HLA-A*30:04
HLA-A*31:01
HLA-A*31:02
HLA-A*31:12
HLA-A*31:15
HLA-A*32:01
HLA-A*33:01
HLA-A*33:03
HLA-A*33:12
HLA-A*34:01
HLA-A*34:02
HLA-A*36:01
HLA-A*43:01
HLA-A*66:01
HLA-A*66:02
HLA-A*66:03
HLA-A*68:01
HLA-A*68:02
HLA-A*68:03
HLA-A*68:05
HLA-A*68:07
HLA-A*68:17
HLA-A*68:24
HLA-A*68:27
HLA-A*68:30
HLA-A*69:01
HLA-A*74:01
HLA-A*74:02
HLA-A*74:03
HLA-A*74:10
HLA-A*80:01
HLA-B*07:02
HLA-B*07:03
HLA-B*07:04
HLA-B*07:05
HLA-B*07:06
HLA-B*08:01
HLA-B*13:01
HLA-B*13:02
HLA-B*14:01
HLA-B*14:02
HLA-B*15:01
HLA-B*15:02
HLA-B*15:03
HLA-B*15:04
HLA-B*15:05
HLA-B*15:06
HLA-B*15:07
HLA-B*15:08
HLA-B*15:09
HLA-B*15:10
HLA-B*15:11
HLA-B*15:12
HLA-B*15:13
HLA-B*15:15
HLA-B*15:16
HLA-B*15:17
HLA-B*15:18
HLA-B*15:19
HLA-B*15:20
HLA-B*15:21
HLA-B*15:220
HLA-B*15:24
HLA-B*15:25
HLA-B*15:27
HLA-B*15:30
HLA-B*15:31
HLA-B*15:32
HLA-B*15:35
HLA-B*15:39
HLA-B*15:47
HLA-B*15:88
HLA-B*18:01
HLA-B*18:02
HLA-B*18:03
HLA-B*18:05
HLA-B*27:01
HLA-B*27:02
HLA-B*27:03
HLA-B*27:04
HLA-B*27:05
HLA-B*27:06
HLA-B*27:07
HLA-B*27:12
HLA-B*27:14
HLA-B*35:01
HLA-B*35:02
HLA-B*35:03
HLA-B*35:04
HLA-B*35:05
HLA-B*35:06
HLA-B*35:08
HLA-B*35:09
HLA-B*35:10
HLA-B*35:12
HLA-B*35:14
HLA-B*35:17
HLA-B*35:20
HLA-B*35:23
HLA-B*35:27
HLA-B*35:30
HLA-B*35:31
HLA-B*35:43
HLA-B*35:44
HLA-B*35:49
HLA-B*35:68
HLA-B*35:99
HLA-B*37:01
HLA-B*38:01
HLA-B*38:02
HLA-B*39:01
HLA-B*39:02
HLA-B*39:03
HLA-B*39:04
HLA-B*39:05
HLA-B*39:06
HLA-B*39:08
HLA-B*39:09
HLA-B*39:10
HLA-B*39:11
HLA-B*39:15
HLA-B*39:19
HLA-B*39:24
HLA-B*40:01
HLA-B*40:02
HLA-B*40:03
HLA-B*40:04
HLA-B*40:06
HLA-B*40:08
HLA-B*40:09
HLA-B*40:10
HLA-B*40:11
HLA-B*40:16
HLA-B*40:23
HLA-B*40:27
HLA-B*40:49
HLA-B*40:53
HLA-B*41:01
HLA-B*41:02
HLA-B*42:01
HLA-B*42:02
HLA-B*44:02
HLA-B*44:03
HLA-B*44:04
HLA-B*44:05
HLA-B*44:27
HLA-B*45:01
HLA-B*46:01
HLA-B*47:01
HLA-B*47:03
HLA-B*48:01
HLA-B*48:02
HLA-B*48:03
HLA-B*48:04
HLA-B*49:01
HLA-B*50:01
HLA-B*50:02
HLA-B*51:01
HLA-B*51:02
HLA-B*51:04
HLA-B*51:06
HLA-B*51:07
HLA-B*51:08
HLA-B*51:10
HLA-B*51:19
HLA-B*52:01
HLA-B*53:01
HLA-B*54:01
HLA-B*55:01
HLA-B*55:02
HLA-B*55:04
HLA-B*55:12
HLA-B*56:01
HLA-B*56:02
HLA-B*56:03
HLA-B*56:04
HLA-B*57:01
HLA-B*57:02
HLA-B*57:03
HLA-B*57:76
HLA-B*58:01
HLA-B*58:02
HLA-B*58:34
HLA-B*59:01
HLA-B*67:01
HLA-B*73:01
HLA-B*78:01
HLA-B*78:02
HLA-B*81:01
HLA-B*81:02
HLA-C*01:02
HLA-C*01:03
HLA-C*01:06
HLA-C*01:08
HLA-C*01:10
HLA-C*01:17
HLA-C*02:02
HLA-C*02:10
HLA-C*03:02
HLA-C*03:03
HLA-C*03:04
HLA-C*03:05
HLA-C*03:06
HLA-C*03:16
HLA-C*03:17
HLA-C*03:36
HLA-C*04:01
HLA-C*04:03
HLA-C*04:04
HLA-C*04:06
HLA-C*04:07
HLA-C*04:10
HLA-C*04:11
HLA-C*04:15
HLA-C*04:16
HLA-C*04:25
HLA-C*04:82
HLA-C*05:01
HLA-C*05:04
HLA-C*05:11
HLA-C*06:02
HLA-C*06:11
HLA-C*07:01
HLA-C*07:02
HLA-C*07:04
HLA-C*07:05
HLA-C*07:06
HLA-C*07:08
HLA-C*07:18
HLA-C*07:26
HLA-C*07:27
HLA-C*07:66
HLA-C*08:01
HLA-C*08:02
HLA-C*08:03
HLA-C*08:04
HLA-C*08:10
HLA-C*08:22
HLA-C*12:02
HLA-C*12:03
HLA-C*12:04
HLA-C*14:02
HLA-C*14:03
HLA-C*15:02
HLA-C*15:04
HLA-C*15:05
HLA-C*15:07
HLA-C*15:09
HLA-C*15:13
HLA-C*16:01
HLA-C*16:02
HLA-C*16:04
HLA-C*17:01
HLA-C*17:03
HLA-C*18:01
HLA-C*18:02
